# The sexual and gender-diverse face more health challenges during COVID-19: A large-scale social media analysis with natural language processing

**DOI:** 10.1101/2024.06.14.24308944

**Authors:** Zhiyun Zhang, Yining Hua, Peilin Zhou, Shixu Lin, Minghui Li, Yujie Zhang, Li Zhou, Yanhui Liao, Jie Yang

## Abstract

**Background:** The COVID-19 pandemic has caused a disproportionate impact on the sex and gender diversity (SGD) community. Compared with non-SGD populations, their social relations and health status are more vulnerable, whereas public health data regarding SGD is scarce. **Methods:** To analyze the concerns and health status of SGD individuals, this cohort study leveraged 471,371,477 tweets from 251,455 SGD and 22,644,411 non-SGD users, spanning from February 1, 2020, to April 30, 2022. The outcome measures comprised the distribution and dynamics of COVID-related topics, attitudes towards vaccines and the prevalence of symptoms. **Results:** Topic analysis revealed that SGD users engaged more frequently in discussions related to “friends and family” (20.5% vs 13.1%, P<0.001) and “wear masks” (10.1% vs 8.3%, P<0.001) compared to non-SGD users. Additionally, SGD users exhibited a significantly higher proportion of positive sentiment in tweets about vaccines, including Moderna, Pfizer, AstraZeneca, and Johnson & Johnson. Among 102,464 users who self-reported COVID-19 diagnoses, SGD users disclosed significantly higher frequencies of mentioning 61 out of 69 COVID-related symptoms to non-SGD users, encompassing both physical and mental health challenges. **Conclusion:** The results provide insights to an understanding of the unique needs and experiences of the SGD community during the pandemic, emphasizing the value of social media data in epidemiological and public health research.
