## Supplementary File 1 for "The sexual and gender-diverse face more health challenges during COVID-19: A large-scale social media analysis with natural language processing"

symptom	user_sgd	tweet_sgd	user_non_sgd	tweet_non_sgd	symptom_type	pvalue
Anxiety	1547	16845	49804	303405	Mental symptoms	9.37E-106
Depression	1523	13927	53075	282562	Mental symptoms	1.46E-71
Fatigue	1494	12905	55415	331569	Systemic symptoms	4.23E-48
Chill	1460	9490	57297	329353	Systemic symptoms	2.73E-30
Asthenia	1300	7901	58745	406841	Systemic symptoms	0.001705467
Vomiting	1230	5946	42580	159874	Stomach	1.02E-49
Headache	1087	5104	40124	150249	Brain	9.48E-28
Allergic	1062	5136	34363	126168	Systemic symptoms	8.34E-55
Cough	1052	4393	41738	147838	Trachea and Lung	4.38E-15
Fever	1046	3872	37084	116930	Systemic symptoms	1.30E-33
Nausea	1032	4060	35436	111975	Stomach	2.48E-39
body pain	946	4193	27970	80251	Limbs and Trunk	3.18E-67
Sweating	941	3283	32531	93314	Systemic symptoms	3.52E-33
Syncope	889	3005	29915	82504	Brain	2.58E-35
Dyspnea	882	3235	29385	81581	Trachea and Lung	1.02E-36
Hot Flush	804	2579	25365	72648	Systemic symptoms	9.03E-42
Insomnia	761	2523	21071	54361	Mental symptoms	5.55E-64
Sneezing	720	1894	25405	58492	Nose	9.45E-21
Weight loss	599	1642	20811	55519	Systemic symptoms	3.69E-18
Dizziness	585	1643	16738	37801	Brain	1.11E-41
Taste sense altered	564	1200	18527	40526	Systemic symptoms	1.39E-22
Coma	432	927	15183	30259	Brain	6.86E-12
Cramp in lower leg	425	1131	11920	28664	Muscle	2.66E-31
Stomach ache	398	848	11274	23486	Stomach	3.58E-28
Dehydration	385	779	9470	16052	Systemic symptoms	1.53E-42
Pain in throat	377	675	10265	17514	Throat	1.92E-30
Stammering	356	649	12901	24952	Nerve system	3.30E-08
Wheezing	324	945	7075	18503	Trachea and Lung	1.18E-48
Diarrhea	323	715	11182	23595	Stomach	1.25E-09
Eruption	307	581	9938	17352	Skin	1.14E-12
Acne	306	760	7997	16552	Skin	6.45E-28
Immune deficiency	281	929	6271	18722	Systemic symptoms	9.36E-40
General unsteadiness	280	456	9673	15776	Nerve system	1.71E-08
Chest pain	274	572	7553	14457	Chest	5.24E-21
Amnesia	270	507	8552	15239	Brain	2.78E-12
Burping	270	420	7138	10461	Stomach	1.07E-23
Brain damage	266	555	8622	19484	Brain	5.93E-11
Malaise	264	448	7021	11064	Systemic symptoms	9.77E-23
Palpitations	262	524	6736	12034	Angiocarpy	4.77E-25
Bad taste in mouth	258	391	7434	10645	Stomach	5.68E-17
Flatulence	252	517	9448	17522	Stomach	6.74E-05
Muscle twitch	249	432	8583	16795	Muscle	1.05E-07
Loss of appetite	245	495	7572	13598	Stomach	2.27E-12
Apnea	219	340	6811	10273	Trachea and Lung	7.71E-11
Constipation	209	349	5872	9622	Stomach	4.46E-15
Blood clots	203	388	10859	31810	Angiocarpy	0.102070653
Anosmia	201	305	8996	15506	Nose	0.346949091
Heartburn	197	469	6125	11440	Stomach	7.87E-10
Colds	189	352	9201	19742	Systemic symptoms	0.832585812
Weal	186	333	4702	10520	Skin	9.55E-19
Concentration problems	185	457	4021	7920	Brain	7.56E-28
Memory impairment	184	300	4077	5646	Brain	2.04E-26
Hearing loss	183	374	4657	8003	Ear	4.25E-18
Skin lesion	176	232	7189	10027	Skin	0.034914068
Clouded consciousness	175	243	5815	9531	Brain	1.09E-06
Hyperventilation	174	294	4330	6692	Trachea and Lung	2.21E-18
Gastrointestinal irritation	173	318	3932	6439	Stomach	2.54E-23
Dysesthesia	173	247	4981	6861	Nerve system	1.39E-11
Epistaxis	164	253	4873	6900	Nose	7.31E-10
Rhinorrhea	145	213	6027	10878	Nose	0.092860204
Tremor	141	204	3829	5580	Nerve system	1.30E-11
Alopecia	140	205	5001	7895	Hair	0.000541289
Sinusitis	134	221	3449	5751	Nose	5.15E-13
Pain in eye	125	169	3686	4911	Eye	6.07E-08
Angina pectoris	120	178	4002	6107	Angiocarpy	8.13E-05
Red eye	117	196	3250	4546	Eye	3.98E-09
Tinnitus	114	202	2731	5464	Ear	1.19E-13
Disorientated	109	149	2657	3609	Systemic symptoms	1.67E-12
Heart problem	106	161	4896	7878	Angiocarpy	0.75240833
